# Trends in patient attachment to an aging primary care workforce: a population-based serial cross-sectional study in Ontario, Canada

**DOI:** 10.1101/2023.01.19.23284729

**Authors:** Kamila Premji, Michael E Green, Richard H Glazier, Shahriar Khan, Susan E Schultz, Maria Mathews, Steve Nastos, Eliot Frymire, Bridget L Ryan

## Abstract

**Background:** Population aging is a global phenomenon. Resultant healthcare workforce shortages are anticipated. To ensure access to comprehensive primary care, which correlates with improved health outcomes, equity, and costs, data to inform workforce planning are urgently needed.

**Objectives:** To explore temporal trends in early career, mid-career, and near-retirement comprehensive primary care physician characteristics, the medical and social needs of their patients, and the workforce’s capacity to absorb patients of near-retirement physicians. Gender-based workforce trends and trends around alternative practice models were also explored.

**Design:** A serial cross-sectional population-based study using health administrative data.

**Setting:** Ontario, Canada, where most comprehensive primary care is delivered by family physicians (FPs) under universal insurance.

**Participants:** All insured Ontario residents at three time points: 2008 (12,936,360), 2013 (13,447,365), and 2019 (14,388,566) and all Ontario physicians who billed primary care services (2008: 11,566; 2013: 12,693; 2019: 15,054).

**Exposure(s):** Changes in the comprehensive FP workforce over three time periods.

**Main Outcome(s) and Measure(s):** The number and proportion of patients attached to near-retirement comprehensive FPs; the number and proportion of near-retirement comprehensive FPs; the characteristics of patients and their comprehensive FPs.

**Results:** Patient attachment to comprehensive FPs increased over time. The overall FP workforce grew, but the proportion practicing comprehensiveness declined from 77.2% (2008) to 70.7% (2019), with shifts into other/focused scopes of practice across all physician career stages. Over time, an increasing proportion of the comprehensive FP workforce was near retirement age. Correspondingly, an increasing proportion of patients were attached to near-retirement comprehensive FPs. By 2019, 13.9% of comprehensive FPs were 65 years or older, corresponding to 1,695,126 (14.8%) patients. Mean patient age increased, and near-retirement comprehensive FPs served markedly increasing numbers of medically and socially complex patients.

**Conclusions and Relevance:** Primary care is foundational to high-performing health systems, but the sector faces capacity challenges as both patients and physicians age and fewer physicians choose to practice comprehensiveness. Nearly 15% (1.7 million) of Ontarians with a comprehensive FP may lose their physician to retirement by 2025. To serve a growing and increasingly complex patient population, innovative solutions that extend beyond simply growing the FP workforce are needed.
