## Supplemental Data 1 for "Trends in patient attachment to an aging primary care workforce: a population-based serial cross-sectional study in Ontario, Canada"

### Sheet: Sheet1
eTable 1. Family physicians in non-comprehensive (i.e., “focused” or “other”) scopes of practice over time by physician age group
	<35 Years		35-44 Years		45-54 Years		55-64 Years		65-69 Years		70+ Years		Total - Focused/Other		Total - All FPs
	N	% of all FPs	N	% of all FPs	N	% of all FPs	N	% of all FPs	N	% of all FPs	N	% of all FPs	N	% of all FPs	N
2008	217	2.2	463	4.7	397	4	286	2.9	84	0.8	102	1	1549	15.6	9944
2013	418	3.7	612	5.4	586	5.2	522	4.6	233	2.1	297	2.6	2668	23.6	11288
2019	561	4.2	677	5.1	563	4.2	654	4.9	323	2.4	426	3.2	3204	24.2	13269
Relative Change (2019/ 2008)		1.94		1.09		1.06		1.71		2.89		3.12		1.55
Absolute Change		0.0205		0.0045		0.0025		0.0205		0.0159		0.0218		0.086
(2019 minus 2008)
